# Genomic and Transcriptomic Determinants of Resistance to CDK4/6 Inhibitors and Response to Combined Exemestane plus Everolimus and Palbociclib in Patients with Metastatic Hormone Receptor Positive Breast Cancer

**DOI:** 10.1101/2022.07.11.22277416

**Authors:** Jorge Gómez Tejeda Zañudo, Romualdo Barroso-Sousa, Esha Jain, Qingchun Jin, Tianyu Li, Jorge E. Buendia-Buendia, Alyssa Pereslete, Daniel L. Abravanel, Arlindo R. Ferreira, Eileen Wrabel, Karla Helvie, Melissa E. Hughes, Ann H. Partridge, Beth Overmoyer, Nancy U. Lin, Nabihah Tayob, Sara M. Tolaney, Nikhil Wagle

**Author notes:** E. Jain.: Repare Therapeutics, Cambridge, Massachusetts, USA. Current address for J. E. Buendia-Buendia: Cellarity, Somerville, Massachusetts, USA. Current address for A. R. Ferreira: Breast Unit, Champalimaud Clinical Center, Champalimaud Foundation, Portugal. J. Gómez Tejeda Zañudo and R. Barroso-Sousa contributed as co-first authors of this article. S. M. Tolaney and N. Wagle contributed as co-senior authors of this article. Corresponding Authors: S. M. Tolaney,; N. Wagle,.

## Abstract

Even though multiple resistance mechanisms and pathways for cyclin-dependent kinase 4/6 inhibitors (CDK4/6i) have been discovered, the complete landscape of resistance is still being elucidated. Moreover, the optimal subsequent therapy to overcome resistance remains uncertain.

To address this, we carried out a phase I/II clinical trial of exemestane plus everolimus and palbociclib, triplet therapy for CDK4/6i-resistant hormone receptor–positive (HR+), HER2-metastatic breast cancer, one of the first trials evaluating CDK4/6i after CDK4/6i progression. With an observed clinical benefit rate of 18.8% (*n* = 6/32), the trial did not meet its primary efficacy endpoint. However, we leveraged the multi-omics tumor data from these patients to study the landscape of CDK4/6i resistance and to identify correlates of response to triplet therapy.

We generated whole exome sequencing from 24 tumor and 17 ctDNA samples and transcriptome sequencing from 27 tumor samples obtained from 26 patients in the trial. Genomic and evolutionary analysis recapitulated the spectrum of known resistance genes (*ERBB2, NF1, AKT1, RB1, ESR1*) and pathways (RTK/MAPK, PI3K/AKT/mTOR, cell cycle, estrogen receptor), discovered potential new mechanisms of resistance in these pathways (*ERBB2* amplification, *BRAF*^V600E^, *MTOR*^T1977R^), and identified a patient with co-existing tumor lineages with distinct activating *ERBB2* mutations, potentially the first case of convergent evolution of HER2 activation following CDK4/6i therapy. Joint genomic and transcriptomic analysis revealed that genomic resistance mechanisms were associated with transcriptomic features in their respective pathways, suggesting that transcriptomic features could be used to identify the pathways driving resistance. In particular, the mutually exclusive *ESR1* and *ERBB2*/*BRAF* mutations, were each linked with high activity in distinct pathway signatures (estrogen receptor pathway vs RTK/MAPK pathway, respectively) and were exclusive to distinct molecular subtypes (Luminal A or Luminal B vs HER2-E, respectively). Overall, incorporating clinical and multi-omics features in CDK4/6i-resistant tumors enabled identification of known or putative drivers of resistance to the prior CDK4/6i and anti-estrogen therapies in nearly every patient (*n* = 22/23), including several patients in which transcriptomic features were the sole drivers. Genomic and transcriptomic features – particularly PI3K/AKT/mTOR mutations and/or high mTORC1 pathway activity - suggested that clinical benefit to combined estrogen receptor, CDK4/6, and mTOR inhibition was correlated with activation of the mTOR pathway.

Our results illustrate how transcriptome sequencing provides complementary and additional information to genome sequencing, and how integrating both may help better identify patients likely to respond to CDK4/6i therapies.

**Significance:** Combined endocrine, CDK4/6 inhibitor, and mTOR inhibitor therapy showed limited benefit in patients with HR+ metastatic breast cancer who had progressed on a prior CDK4/6 inhibitor. Multi-omics analysis of tumors from this trial identified novel genomic and transcriptomic drivers of CDK4/6i resistance, known or putative drivers of resistance in 22/23 patients, and correlates of response to the trial therapy. Integrated genome and transcriptome sequencing may better identify factors that determine response to CDK4/6i therapy and help select optimal therapy.
