## Supplemental Table S6 for "Genomic and Transcriptomic Determinants of Resistance to CDK4/6 Inhibitors and Response to Combined Exemestane plus Everolimus and Palbociclib in Patients with Metastatic Hormone Receptor Positive Breast Cancer"

### Sheet: Clinical trial pt metadata
casenum	age	D_SEX	D_RACE	D_ETHNIC	D_BLECOG	CNS	lung_pleural	liver	lung_liver	bone	breast_chest	LN	soft_tissue	other	bone_only	D_STAGEDT	dx_mets_status	sdweek	sd_24wk	bestresp	pfs	pfsmo	os	osmo	v_Neo_Adjuvant_Anthracycline	v_Neo_Adjuvant_Taxane	v_Neo_Adjuvant_Anthracycline_AND	Lines_of_Chemo_for_Mets	Lines_of_Hormonal_for_Mets	Anthracycline_prior	Taxane_prior	Platinum_prior	Capecitabine_prior	Eribulin_prior	Other_prior	Abemaciclib_prior	Palbociclib_prior	Ribociclib_prior
10	36-40	Female	White	Non-Hispanic	0	0	0	1	1	1	0	0	0	0	0	II	3: >2yrs	15.8571		SD	1	3.81078	1	25.7227	Y	N	N	1	2	N	N	N	Y	N	N	N	Y	N
11	36-40	Female	White	Non-Hispanic	0	0	1	1	1	0	0	0	0	0	0	II	3: >2yrs			PD	1	1.74113	1	21.7477	N	N	Y	0	1	N	N	N	N	N	N	N	Y	N
12	36-40	Female	White	Non-Hispanic	0	0	0	1	1	1	0	0	0	0	0	IV	1: De novo	16.2857		SD	1	3.77792	1	24.6715	N	N	N	0	1	N	N	N	N	N	N	N	Y	N
13	56-60	Female	White	Non-Hispanic	0	0	0	1	1	1	0	0	0	0	0	I	3: >2yrs	23.5714		SD	1	5.4205	1	20.5979	Y	N	N	1	2	N	N	N	Y	N	N	N	Y	N
14	56-60	Female	White	Non-Hispanic	0	0	1	0	1	1	1	0	0	0	0	IV	1: De novo	34	SD >= 24 weeks	SD	0	7.81866	1	14.8489	N	N	N	0	1	N	N	N	N	N	N	N	Y	N
15	66-70	Female	Asian	Non-Hispanic	0	0	0	1	1	1	0	0	0	0	0	I	3: >2yrs				0	0	1	18.3311	N	N	Y	0	1	N	N	N	N	N	N	N	Y	N
16	56-60	Female	White	Ethnicity Not Known	0	0	1	1	1	1	0	1	0	0	0	IV	1: De novo	41.8571	SD >= 24 weeks	SD	1	9.62549	0	35.6439	N	N	N	0	2	N	N	N	N	N	N	N	Y	N
17	61-65	Female	White	Non-Hispanic	0	0	1	1	1	1	0	0	1	0	0	I	3: >2yrs	88.2857	SD >= 24 weeks	SD	0	20.3022	1	22.6018	Y	N	N	0	1	N	N	N	N	N	N	N	Y	N
18	56-60	Female	White	Non-Hispanic	0	0	0	1	1	1	0	0	0	0	0	III	2: <=2yrs			PD	1	1.34691	1	1.93824	N	N	Y	0	0	N	N	N	N	N	N	N	Y	N
19	61-65	Female	White	Non-Hispanic	0	0	1	1	1	1	0	0	0	0	0	II	3: >2yrs	24	SD >= 24 weeks	SD	0	5.55191	0	34.3298	Y	N	N	0	2	N	N	N	N	N	N	N	Y	N
20	56-60	Female	White	Non-Hispanic	0	0	0	0	0	1	0	0	0	0	1	III	2: <=2yrs	16		SD	1	3.94218	0	16.82	N	N	Y	1	2	N	N	N	N	N	N	N	Y	N
21	51-55	Female	White	Non-Hispanic	0	0	0	1	1	1	0	0	0	0	0	I	3: >2yrs			PD	1	1.83968	0	31.8003	N	N	N	1	2	N	Y	N	N	N	N	N	Y	N
22	46-50	Female	White	Non-Hispanic	0	0	0	1	1	1	1	1	0	1	0	II	3: >2yrs	35.7143	SD >= 24 weeks	SD	1	8.44284	1	16.5243	N	N	Y	1	2	N	N	N	N	Y	N	N	Y	N
23	71-75	Female	White	Non-Hispanic	0	0	0	1	1	1	0	0	1	0	0	Unknown	3: >2yrs	15.2857		SD	1	3.51511	1	25.7884	N	N	N	0	2	N	N	N	N	N	N	N	Y	N
24	46-50	Female	White	Non-Hispanic	0	0	1	1	1	1	0	1	0	1	0	IV	1: De novo			PD	1	1.80683	0	25.9527	N	N	N	0	3	N	N	N	N	N	N	N	Y	N
25	36-40	Female	White	Non-Hispanic	0	0	1	1	1	1	0	1	0	1	0	II	3: >2yrs	18.4286		SD	1	4.23784	1	13.9619	N	N	Y	1	1	N	N	N	Y	N	Y	Y	N	N
26	51-55	Female	White	Non-Hispanic	0	0	0	1	1	1	0	0	0	0	0	II	3: >2yrs	16		SD	1	3.67937	1	18.8239	N	Y	N	0	1	N	N	N	N	N	N	N	Y	N
27	71-75	Female	White	Non-Hispanic	1	0	0	0	0	0	0	0	1	0	0	III	3: >2yrs	23.5714		SD	1	5.4205	1	11.8922	N	N	Y	1	1	N	N	N	N	Y	N	N	Y	N
28	66-70	Female	White	Non-Hispanic	0	0	0	1	1	1	0	0	0	0	0	IV	1: De novo	20		SD	0	4.86202	0	25.0986	N	N	N	0	1	N	N	N	N	N	Y	Y	N	N
29	66-70	Female	White	Non-Hispanic	0	0	0	1	1	1	0	1	0	1	0	III	3: >2yrs	16		SD	0	3.67937	1	14.2247	N	N	Y	0	1	N	N	N	N	N	N	N	Y	N
30	61-65	Female	White	Non-Hispanic	0	0	0	1	1	1	0	0	0	0	0	I	3: >2yrs	6		SD	0	1.41261	0	23.6859	Y	N	N	0	1	N	N	N	N	N	N	N	Y	N
31	51-55	Female	White	Non-Hispanic	1	0	0	1	1	1	0	0	0	0	0	IV	1: De novo				0	0	1	17.0828	N	N	N	0	3	N	N	N	N	N	N	N	Y	N
32	51-55	Female	White	Non-Hispanic	1	0	0	0	0	1	1	1	0	0	0	II	3: >2yrs	71.4286	SD >= 24 weeks	SD	0	16.5572	0	21.8791	Y	N	N	0	2	N	N	N	N	N	N	N	Y	N
33	66-70	Female	White	Non-Hispanic	0	0	0	0	0	1	0	0	0	0	1	IV	1: De novo	8		SD	0	1.83968	0	22.0105	N	N	N	1	3	N	N	N	Y	N	N	N	Y	N
34	46-50	Female	Black or African American	Non-Hispanic	0	0	0	1	1	1	0	0	0	0	0	IV	1: De novo			PD	1	1.83968	0	20.0723	Y	N	N	0	1	N	N	N	N	N	N	N	Y	N
35	61-65	Female	White	Non-Hispanic	0	0	0	1	1	1	0	1	0	1	0	III	3: >2yrs	9		SD	0	2.06965	0	20.0066	N	N	Y	1	3	N	N	N	Y	N	N	N	Y	N
36	51-55	Female	Black or African American	Non-Hispanic	1	0	0	1	1	0	0	0	0	0	0	III	3: >2yrs			PD	1	1.87254	0	21.1235	N	N	N	1	1	N	N	N	Y	N	N	N	Y	N
37	41-45	Female	White	Non-Hispanic	1	0	1	1	1	1	0	0	0	0	0	IV	1: De novo			PD	1	1.97109	1	9.23127	N	N	N	1	2	N	N	N	Y	N	N	N	Y	N
38	46-50	Female	White	Non-Hispanic	0	0	1	1	1	1	0	0	0	0	0	I	3: >2yrs	16.7143		SD	1	3.84363	0	17.477	N	N	N	0	3	N	N	N	N	N	N	N	Y	N
39	36-40	Female	White	Non-Hispanic	0	0	0	1	1	0	1	0	0	0	0	IV	1: De novo	20.4286		SD	1	4.69777	0	16.6557	N	N	N	1	1	Y	N	N	N	N	N	N	Y	N
40	71-75	Female	White	Non-Hispanic	0	0	1	1	1	1	0	0	0	0	0	II	3: >2yrs			PD	1	2.00394	0	16.3272	N	N	Y	0	2	N	N	N	N	N	N	N	Y	N
41	46-50	Female	White	Non-Hispanic	0	0	0	0	0	1	0	1	0	1	0	I	3: >2yrs	7		SD	0	1.77398	0	13.7648	N	N	N	0	2	N	N	N	N	N	N	N	Y	N

### Sheet: Additional pt metadata
patient_id	clinical_benefit	clinical_benefit_detailed	best_response	trial_tx_duration_days	trial_tx_reason_for_discontinuation	trial_tx_start_time_relative_metastatic_dx_days	prior_cdk4_6i_treatment	prior_er_treatment	prior_cdk4_6i_duration_days	prior_cdk4_6i_response_phenotype	hr_status_primary_dx	her2_status_primary_dx	hr_status_met_dx	her2_status_met_dx
10	No	No, SD<24 wks	SD	104	Disease Progression	1255	Palbociclib	Fulvestrant	274 days	Acquired resistance	Positive	Negative	Positive	Negative
12	No	No, SD<24 wks	SD	111	Disease Progression	357	Palbociclib	Letrozole	308 days	Acquired resistance	Positive	Negative	Positive	Negative
13	No	No, SD<24 wks	SD	160	Disease Progression	1119	Palbociclib	Letrozole	687 days	Acquired resistance	Positive	Unknown	Positive	Negative
14	Yes	Yes, SD>=24 wks	SD	232	Toxicity	860	Palbociclib	Letrozole	803 days	Acquired resistance	Positive	Negative	Positive	Negative
17	Yes	Yes, SD>=24 wks	SD	608	Disease Progression	550	Palbociclib	Fulvestrant	528 days	Acquired resistance	Positive	Equivocal	Positive	Negative
18	No	No, PD	PD	34	Disease Progression	19	Palbociclib	Letrozole	57 days	Intrinsic resistance	Positive	Equivocal	Positive	Negative
19	Yes	Yes, SD>=24 wks	SD	169	Toxicity	1241	Palbociclib	Letrozole	487 days	Acquired resistance	Positive	Unknown	Positive	Negative
20	No	No, SD<24 wks	SD	105	Disease Progression	1114	Palbociclib	Letrozole	648 days	Acquired resistance	Positive	Negative	Positive	Negative
21	No	No, PD	PD	49	Disease Progression	686	Palbociclib	Clinical trial	696 days	Acquired resistance	Positive	Negative	Positive	Negative
22	Yes	Yes, SD>=24 wks	SD	243	Disease Progression	1646	Palbociclib	Fulvestrant	512 days	Acquired resistance	Positive	Negative	Positive	Negative
23	No	No, SD<24 wks	SD	105	Disease Progression	1237	Palbociclib	Fulvestrant	565 days	Acquired resistance	Unknown	Unknown	Positive	Negative
24	No	No, PD	PD	104	Disease Progression	1185	Palbociclib	Fulvestrant	78 days	Intrinsic resistance	Positive	Negative	Positive	Negative
25	No	No, SD<24 wks	SD	119	Toxicity	1448	Abemaciclib	Letrozole	903 days	Acquired resistance	Positive	Unknown	Positive	Negative
26	No	No, SD<24 wks	SD	104	Disease Progression	590	Palbociclib	Fulvestrant	567 days	Acquired resistance	Positive	Equivocal	Unknown	Negative
28	No	No, SD<24 wks	SD	130	Toxicity	1643	Abemaciclib	Anastrozole	1519 days	Acquired resistance	Positive	Negative	Positive	Negative
29	No	No, SD<24 wks	SD	104	Disease Progression	118	Palbociclib	Fulvestrant	87 days	Intrinsic resistance	Positive	Negative	Positive	Negative
30	No	No, SD<24 wks	SD	63	Toxicity	847	Palbociclib	Fulvestrant	806 days	Acquired resistance	Positive	Unknown	Positive	Negative
31	No	No, NE	NE	9	Toxicity	938	Palbociclib	Letrozole	623 days	Acquired resistance	Positive	Negative	Positive	Negative
32	Yes	Yes, SD>=24 wks	SD	584	Toxicity	2474	Palbociclib	Letrozole	841 days	Acquired resistance	Negative	Positive	Positive	Negative
33	No	No, SD<24 wks	SD	91	Toxicity	2522	Palbociclib	Fulvestrant	1011 days	Acquired resistance	Positive	Negative	Positive	Negative
34	No	No, PD	PD	47	Disease Progression	2281	Palbociclib	Letrozole	1164 days	Acquired resistance	Positive	Negative	Positive	Negative
35	No	No, SD<24 wks	SD	50	Toxicity	2154	Palbociclib	Clinical trial	62 days	Intrinsic resistance	Unknown	Unknown	Positive	Negative
36	No	No, PD	PD	48	Disease Progression	736	Palbociclib	Fulvestrant	548 days	Acquired resistance	Positive	Negative	Positive	Negative
37	No	No, PD	PD	41	Disease Progression	1930	Palbociclib	Letrozole	1336 days	Acquired resistance	Positive	Negative	Positive	Negative
40	No	No, PD	PD	48	Disease Progression	2000	Palbociclib	Fulvestrant	1043 days	Acquired resistance	Positive	Negative	Positive	Negative
41	No	No, SD<24 wks	SD	84	Toxicity	1833	Palbociclib	Fulvestrant	656 days	Acquired resistance	Positive	Negative	Positive	Negative
