## Supplemental Table S7 for "Genomic and Transcriptomic Determinants of Resistance to CDK4/6 Inhibitors and Response to Combined Exemestane plus Everolimus and Palbociclib in Patients with Metastatic Hormone Receptor Positive Breast Cancer"

### Sheet: Sample metadata - WES
sample_id	patient_id	bx_hr_status	bx_her2_status	bx_er_percentage	bx_her2_ihc	bx_site	bx_pam50_subtype	bx_tmb	bx_time_relative_primary_dx_days	bx_time_relative_metastatic_dx_days	bx_time_relative_trial_start_days	bx_time_relative_trial_end_days	bx_time_relative_prior_cdk46i_start_days	bx_time_relative_prior_cdk46i_end_days
10_BB1	10	Unknown	Unknown	Unknown	Unknown	Blood biopsy	Unknown	2.68	3099	1255	0	-104	563	289
10_T1	10	Positive	Negative	>95%	0	Liver	Unknown	5.91	3094	1250	-5	-109	558	284
12_BB1	12	Unknown	Unknown	Unknown	Unknown	Blood biopsy	Unknown	5.52	357	357	0	-111	322	14
12_T1	12	Positive	Negative	90%	1+	Liver	Unknown	6.24	357	357	0	-111	322	14
13_A1	13	Positive	Negative	Unknown	0	Breast	LumB		1273	-4831	-5950	-6110	-5081	-5768
13_T1	13	Positive	Negative	>95%	0	Liver	Unknown	0.94	7223	1119	0	-160	869	182
14_A1	14	Positive	Negative	85%	0	Bone	LumA		18	18	-842	-1074	-17	-820
17_A1	17	Positive	Negative	>95%	0	Liver	LumA	5.18	4068	0	-550	-1158	-8	-536
17_BB1	17	Unknown	Unknown	Unknown	Unknown	Blood biopsy	Unknown	2.74	4618	550	0	-608	542	14
17_BB7	17	Unknown	Unknown	Unknown	Unknown	Blood biopsy	Unknown	2.83	5010	942	392	-216	934	406
17_BB9	17	Unknown	Unknown	Unknown	Unknown	Blood biopsy	Unknown	3.37	5237	1169	619	11	1161	633
17_T1	17	Unknown	Unknown	Unknown	Unknown	Liver	LumB	1.53	4614	546	-4	-612	538	10
18_A1	18	Positive	Equivocal	40%	2+	Breast	HER2-E		0	-371	-390	-424	-313	-370
18_BB1	18	Unknown	Unknown	Unknown	Unknown	Blood biopsy	Unknown	4.35	390	19	0	-34	77	20
18_T1	18	Positive	Negative	45%	1+	Liver	HER2-E	3.54	390	19	0	-34	77	20
19_BB1	19	Unknown	Unknown	Unknown	Unknown	Blood biopsy	Unknown	3.94	9246	1241	0	-169	528	41
19_BB2	19	Unknown	Unknown	Unknown	Unknown	Blood biopsy	Unknown	2.51	9303	1298	57	-112	585	98
20_BB1	20	Unknown	Unknown	Unknown	Unknown	Blood biopsy	Unknown	4.69	1696	1107	-7	-112	1074	426
20_T1	20	Positive	Negative	90%	0	Bone	LumB	9.46	1696	1107	-7	-112	1074	426
21_A1	21	Positive	Negative	Unknown	0-1+	Breast	LumB	0.95	2563	-2443	-3129	-3178	-2397	-3093
21_T1	21	Positive	Negative	>95%	0	Liver	LumB	2.01	5670	664	-22	-71	710	14
22_BB1	22	Unknown	Unknown	Unknown	Unknown	Blood biopsy	Unknown	2.73	3628	1639	-7	-250	986	474
22_BB5	22	Unknown	Unknown	Unknown	Unknown	Blood biopsy	Unknown	3.09	3802	1813	167	-76	1160	648
22_BB6	22	Unknown	Unknown	Unknown	Unknown	Blood biopsy	Unknown	3.83
22_T1	22	Unknown	Unknown	Unknown	Unknown	Bone	LumB	2.75	3628	1639	-7	-250	986	474
23_A1	23	Positive	Negative	95%	1+	Bone	Unknown	3.46	9247	0	-1237	-1342	-650	-1215
23_T1	23	Negative	Negative	0%	0	Liver	HER2-E	2.58	10478	1231	-6	-111	581	16
24_BB1	24	Unknown	Unknown	Unknown	Unknown	Blood biopsy	Unknown	2.04	1185	1185	0	-104	92	14
24_T1	24	Unknown	Unknown	Unknown	Unknown	Liver	LumB	1.99	1184	1184	-1	-105	91	13
25_A1	25	Positive	Negative	95%	0	Breast	Not Classified		189	-588	-2036	-2155	-610	-1513
25_BB1	25	Unknown	Unknown	Unknown	Unknown	Blood biopsy	Unknown	2.41	2225	1448	0	-119	1426	523
25_T1	25	Negative	Negative	0%	0	Regional lymph node	HER2-E	5.47	2225	1448	0	-119	1426	523
26_A1	26	Positive	Equivocal	Unknown	Unknown	Breast	Not Classified	5.9	0	-1301	-1891	-1995	-1304	-1871
26_T1	26	Unknown	Unknown	Unknown	Unknown	Liver	LumA	3.26	1891	590	0	-104	587	20
28_T1	28	Positive	Negative	>95%	0	Liver	Normal	1.28	1615	1615	-28	-158	1554	35
29_T1	29	Unknown	Unknown	Unknown	Unknown	Regional lymph node	Basal		1225	115	-3	-107	99	12
30_A1	30	Positive	Negative	Unknown	1+	Breast	LumB		5685	-2288	-3135	-3198	-2310	-3116
31_T1	31	Negative	Negative	0%	0	Breast	Normal	1.69	1008	938	0	-9	886	263
32_BB1	32	Unknown	Unknown	Unknown	Unknown	Blood biopsy	Unknown	7.52	6144	2474	0	-584	978	137
32_T1	32	Unknown	Unknown	Unknown	Unknown	Breast	HER2-E	13.98	6144	2474	0	-584	978	137
33_T1	33	Positive	Negative	>95%	0	Bone	LumB		2611	2512	-10	-101	1032	21
34_A1	34	Positive	Equivocal	>95%	2+	Breast	LumB	7.43	893	893	-1388	-1435	-210	-1374
35_BB1	35	Unknown	Unknown	Unknown	Unknown	Blood biopsy	Unknown	5.8	5474	2154	0	-50	1225	1163
35_T1	35	Positive	Negative	>95%	0	Liver	LumA	1.8	5474	2154	0	-50	1225	1163
36_T1	36	Positive	Negative	>90%	Unknown	Liver	LumB		1589	720	-16	-64	669	121
37_BB1	37	Unknown	Unknown	Unknown	Unknown	Blood biopsy	Unknown	3.21	1930	1930	0	-41	1350	14
37_T1	37	Positive	Negative	>95%	1+	Liver	LumB	2.82	1930	1930	0	-41	1350	14
40_T1	40	Positive	Negative	>95%	0	Bone	Unknown	8.38	6844	2000	0	-48	1064	21
41_T1	41	Positive	Negative	40%	0	Skin	Not Classified		4066	1822	-11	-95	672	16

### Sheet: Sample metadata - targeted
sample_id	bx_time_relative_primary_dx_days	bx_site
22_Targeted_Liver	3276	Liver
22_Targeted_SoftTissue	3607	Soft tissue
