## Supplemental Table S10 for "Genomic and Transcriptomic Determinants of Resistance to CDK4/6 Inhibitors and Response to Combined Exemestane plus Everolimus and Palbociclib in Patients with Metastatic Hormone Receptor Positive Breast Cancer"

### Sheet: Treatment timeline
patient_id	regimen_name	regimen_start_date_relative_primary_dx_days	regimen_end_date_relative_primary_dx_days	regimen_duration_days
17	AC (Doxorubicin, Cyclophosphamide)	204	246	42
17	Tamoxifen	320	1035	715
17	Letrozole	1035	3957	2922
17	Fulvestrant/Palbociclib	4083	4604	521
17	Exemestane/Everolimus/Palbociclib	4618	5231	613
21	Tamoxifen	85	2140	2055
21	Paclitaxel/Bevacizumab/Leuprorelin	2570	2759	189
21	Letrozole/Leuprorelin	2759	3508	749
21	Fulvestrant/Leuprorelin	3509	4992	1483
21	Clinical trial	5020	5307	287
21	Clinical trial (Palbociclib/Endocrine therapy)	5326	5663	337
21	Exemestane/Everolimus/Palbociclib	5692	5748	56
22	AC-T (Doxorubicin, Cyclophosphamide, Paclitaxel)	58	155	97
22	Tamoxifen	184	2010	1826
22	Letrozole	2033	2619	586
22	Fulvestrant/Palbociclib	2642	3154	512
22	Clinical trial	3173	3256	83
22	Clinical trial (Endocrine therapy/PI3K inhibitor)	3277	3333	56
22	Clinical trial (Immunotherapy)	3354	3599	245
22	Exemestane/Everolimus/Palbociclib	3635	3886	251
23	Letrozole	9254	9895	641
23	Fulvestrant/Palbociclib	9897	10469	572
23	Exemestane/Everolimus/Palbociclib	10484	10596	112
26	Docetaxel/Cyclophosphamide (TC)	86	147	61
26	Anastrozole	298	1274	976
26	Fulvestrant/Palbociclib	1309	1871	562
26	Exemestane/Everolimus/Palbociclib	1891	2003	112
32	AC (Doxorubicin, Cyclophosphamide)	101	162	61
32	Tamoxifen/Leuprorelin	3683	3882	199
32	Oophorectomy	3883	3883	0
32	Tamoxifen	3883	5158	1275
32	Letrozole/Palbociclib	5164	6007	843
32	Fulvestrant	6007	6131	124
32	Exemestane/Everolimus/Palbociclib	6144	6838	694
