## Supplemental Table S11 for "Genomic and Transcriptomic Determinants of Resistance to CDK4/6 Inhibitors and Response to Combined Exemestane plus Everolimus and Palbociclib in Patients with Metastatic Hormone Receptor Positive Breast Cancer"

### Sheet: Clin benefit ~ Hallmark
signature	statistic.t	parameter.df	p.value	conf.int1	conf.int2	estimate.mean.in.group.ClinicalBenefitNo	estimate.mean.in.group.ClinicalBenefitYes	null.value.difference.in.means	stderr	alternative	method
HALLMARK_PROTEIN_SECRETION	-2.85789	12.5687	0.0138433	-0.342206	-0.0469794	1.72676	1.92135	0	0.0680895	two.sided	Welch Two Sample t-test
HALLMARK_MTORC1_SIGNALING	-2.52717	12.1403	0.0263608	-0.332289	-0.0248093	1.96514	2.14369	0	0.0706518	two.sided	Welch Two Sample t-test
HALLMARK_MYC_TARGETS_V1	-2.16989	8.54287	0.0597071	-0.597584	0.0148849	2.93958	3.23093	0	0.13427	two.sided	Welch Two Sample t-test
HALLMARK_OXIDATIVE_PHOSPHORYLATION	-2.60082	3.95626	0.06066	-0.581499	0.0202607	2.69733	2.97795	0	0.107897	two.sided	Welch Two Sample t-test
HALLMARK_WNT_BETA_CATENIN_SIGNALING	2.44585	4.64663	0.062014	-0.0161301	0.443416	0.647971	0.434328	0	0.0873492	two.sided	Welch Two Sample t-test
HALLMARK_UNFOLDED_PROTEIN_RESPONSE	-2.11204	7.47582	0.0700653	-0.328168	0.0164147	1.82386	1.97974	0	0.0738037	two.sided	Welch Two Sample t-test
HALLMARK_GLYCOLYSIS	-1.99477	11.4761	0.0703687	-0.226094	0.0105425	1.60969	1.71746	0	0.0540291	two.sided	Welch Two Sample t-test
HALLMARK_DNA_REPAIR	-2.16872	5.82265	0.0745709	-0.374112	0.0239275	1.80662	1.98171	0	0.0807352	two.sided	Welch Two Sample t-test
HALLMARK_TGF_BETA_SIGNALING	2.02574	8.14575	0.076733	-0.0269755	0.427166	1.25978	1.05969	0	0.0987761	two.sided	Welch Two Sample t-test
HALLMARK_COAGULATION	-1.69005	9.78169	0.12258	-0.437743	0.060766	2.11897	2.30746	0	0.111528	two.sided	Welch Two Sample t-test
HALLMARK_PI3K_AKT_MTOR_SIGNALING	-1.60272	8.8934	0.143864	-0.255962	0.0439002	1.59016	1.69619	0	0.066157	two.sided	Welch Two Sample t-test
HALLMARK_COMPLEMENT	-1.59607	8.74169	0.145933	-0.402568	0.0703805	1.65919	1.82529	0	0.104064	two.sided	Welch Two Sample t-test
HALLMARK_SPERMATOGENESIS	-1.44613	12.2636	0.17321	-0.193664	0.0389224	0.515017	0.592388	0	0.0535018	two.sided	Welch Two Sample t-test
HALLMARK_UV_RESPONSE_UP	-1.31371	9.92718	0.218491	-0.19554	0.0505747	1.82007	1.89255	0	0.0551739	two.sided	Welch Two Sample t-test
HALLMARK_KRAS_SIGNALING_DN	-1.52012	3.05352	0.224255	-0.554319	0.193545	0.420458	0.600845	0	0.118666	two.sided	Welch Two Sample t-test
HALLMARK_ESTROGEN_RESPONSE_LATE	-1.48503	3.32461	0.225559	-0.469232	0.159445	1.58483	1.73973	0	0.104304	two.sided	Welch Two Sample t-test
HALLMARK_ADIPOGENESIS	-1.28596	3.8365	0.270581	-0.433182	0.162089	1.94417	2.07972	0	0.105405	two.sided	Welch Two Sample t-test
HALLMARK_FATTY_ACID_METABOLISM	-1.27834	2.752	0.298288	-0.609469	0.272874	2.00403	2.17232	0	0.131653	two.sided	Welch Two Sample t-test
HALLMARK_REACTIVE_OXYGEN_SPECIES_PATHWAY	-1.18078	3.43589	0.312927	-0.492921	0.212193	2.01818	2.15854	0	0.118874	two.sided	Welch Two Sample t-test
HALLMARK_MYC_TARGETS_V2	-1.07655	6.18561	0.321865	-0.326429	0.12595	1.19231	1.29255	0	0.0931119	two.sided	Welch Two Sample t-test
HALLMARK_APOPTOSIS	-1.06547	4.69775	0.338331	-0.425453	0.179531	1.84639	1.96935	0	0.115405	two.sided	Welch Two Sample t-test
HALLMARK_KRAS_SIGNALING_UP	1.00781	5.86282	0.353313	-0.162562	0.388063	0.744211	0.63146	0	0.111877	two.sided	Welch Two Sample t-test
HALLMARK_TNFA_SIGNALING_VIA_NFKB	0.960653	3.80531	0.393709	-0.228291	0.462504	1.02319	0.906081	0	0.121903	two.sided	Welch Two Sample t-test
HALLMARK_UV_RESPONSE_DN	0.876178	12.8039	0.397074	-0.0818977	0.19336	0.715695	0.659964	0	0.063607	two.sided	Welch Two Sample t-test
HALLMARK_CHOLESTEROL_HOMEOSTASIS	-0.923221	3.2078	0.419954	-0.445417	0.239404	1.53767	1.64067	0	0.111573	two.sided	Welch Two Sample t-test
HALLMARK_INFLAMMATORY_RESPONSE	0.860193	2.81649	0.456663	-0.412317	0.702695	0.838364	0.693175	0	0.168786	two.sided	Welch Two Sample t-test
HALLMARK_MITOTIC_SPINDLE	0.871282	2.24387	0.466726	-0.215852	0.340693	0.709704	0.647283	0	0.0716426	two.sided	Welch Two Sample t-test
HALLMARK_APICAL_SURFACE	0.696508	6.59875	0.509892	-0.156322	0.284598	1.20896	1.14482	0	0.0920851	two.sided	Welch Two Sample t-test
HALLMARK_ANDROGEN_RESPONSE	-0.624349	10.3853	0.545869	-0.153277	0.0859156	1.58621	1.61989	0	0.0539456	two.sided	Welch Two Sample t-test
HALLMARK_INTERFERON_GAMMA_RESPONSE	-0.676739	2.35085	0.559073	-1.77876	1.23395	1.51034	1.78274	0	0.402526	two.sided	Welch Two Sample t-test
HALLMARK_IL2_STAT5_SIGNALING	0.610426	3.62327	0.577774	-0.169427	0.260003	1.07423	1.02894	0	0.0741909	two.sided	Welch Two Sample t-test
HALLMARK_INTERFERON_ALPHA_RESPONSE	-0.611224	2.25741	0.596959	-2.34553	1.70498	1.64334	1.96362	0	0.52399	two.sided	Welch Two Sample t-test
HALLMARK_PEROXISOME	-0.581204	3.11165	0.600536	-0.312648	0.214425	1.64306	1.69217	0	0.0844991	two.sided	Welch Two Sample t-test
HALLMARK_ESTROGEN_RESPONSE_EARLY	-0.570469	2.80869	0.610783	-0.835043	0.589439	1.27431	1.39712	0	0.215265	two.sided	Welch Two Sample t-test
HALLMARK_P53_PATHWAY	0.544148	2.32434	0.634079	-0.283233	0.378623	1.54066	1.49297	0	0.0876503	two.sided	Welch Two Sample t-test
HALLMARK_BILE_ACID_METABOLISM	-0.410201	2.9977	0.709214	-0.786134	0.606685	1.02712	1.11684	0	0.218733	two.sided	Welch Two Sample t-test
HALLMARK_XENOBIOTIC_METABOLISM	-0.391822	2.69106	0.724125	-0.620281	0.492071	1.83432	1.89843	0	0.163607	two.sided	Welch Two Sample t-test
HALLMARK_HEDGEHOG_SIGNALING	0.371896	4.08121	0.728477	-0.233161	0.305939	0.738527	0.702138	0	0.0978478	two.sided	Welch Two Sample t-test
HALLMARK_ALLOGRAFT_REJECTION	-0.347945	5.91015	0.739939	-0.343529	0.25827	1.62685	1.66948	0	0.122518	two.sided	Welch Two Sample t-test
HALLMARK_APICAL_JUNCTION	0.294867	6.70743	0.777012	-0.220801	0.283079	1.43928	1.40814	0	0.105605	two.sided	Welch Two Sample t-test
HALLMARK_HYPOXIA	0.311513	2.7806	0.777289	-0.349608	0.421785	1.52357	1.48748	0	0.115848	two.sided	Welch Two Sample t-test
HALLMARK_MYOGENESIS	-0.290285	7.94975	0.779026	-0.219551	0.170504	1.53755	1.56207	0	0.0844807	two.sided	Welch Two Sample t-test
HALLMARK_E2F_TARGETS	-0.298191	2.9452	0.785353	-0.481212	0.399552	1.18561	1.22644	0	0.136926	two.sided	Welch Two Sample t-test
HALLMARK_NOTCH_SIGNALING	0.253141	8.38676	0.806254	-0.150149	0.187514	0.944306	0.925623	0	0.073802	two.sided	Welch Two Sample t-test
HALLMARK_G2M_CHECKPOINT	-0.18912	2.8393	0.862703	-0.465316	0.414682	1.04805	1.07336	0	0.133868	two.sided	Welch Two Sample t-test
HALLMARK_IL6_JAK_STAT3_SIGNALING	-0.153527	2.82133	0.888299	-0.543015	0.494729	1.17047	1.19461	0	0.157255	two.sided	Welch Two Sample t-test
HALLMARK_ANGIOGENESIS	-0.121294	2.828	0.911558	-0.802504	0.745516	1.59229	1.62078	0	0.234919	two.sided	Welch Two Sample t-test
HALLMARK_EPITHELIAL_MESENCHYMAL_TRANSITION	-0.0950188	4.13622	0.928726	-0.695042	0.648464	1.90807	1.93136	0	0.245098	two.sided	Welch Two Sample t-test
HALLMARK_HEME_METABOLISM	-0.0886224	2.23135	0.936705	-0.352307	0.33666	1.24689	1.25472	0	0.0882794	two.sided	Welch Two Sample t-test
HALLMARK_PANCREAS_BETA_CELLS	0.0801166	3.21902	0.940869	-0.188804	0.198944	1.58166	1.57659	0	0.0632873	two.sided	Welch Two Sample t-test

### Sheet: Clin benefit ~ Hallmark quants
signature	comparison	p.value	conf.int1	conf.int2	estimate.odds.ratio	null.value.odds.ratio	alternative	method
HALLMARK_MTORC1_SIGNALING	Upper Quartile vs Rest	0.021978	1.06718	inf	inf	1	two.sided	Fisher's Exact Test for Count Data
HALLMARK_MYC_TARGETS_V1	Upper Quartile vs Rest	0.0813187	0.469007	1387.69	15.0729	1	two.sided	Fisher's Exact Test for Count Data
HALLMARK_WNT_BETA_CATENIN_SIGNALING	Lower Quartile vs Rest	0.0813187	0.000720621	2.13217	0.0663443	1	two.sided	Fisher's Exact Test for Count Data
HALLMARK_COMPLEMENT	Upper Quartile vs Rest	0.153846	0.296409	642.828	8.0749	1	two.sided	Fisher's Exact Test for Count Data
HALLMARK_APICAL_SURFACE	Lower Quartile vs Rest	0.2	0	9.75001	0	1	two.sided	Fisher's Exact Test for Count Data
HALLMARK_HYPOXIA	Lower Quartile vs Rest	0.2	0	9.75001	0	1	two.sided	Fisher's Exact Test for Count Data
HALLMARK_P53_PATHWAY	Lower Quartile vs Rest	0.2	0	9.75001	0	1	two.sided	Fisher's Exact Test for Count Data
HALLMARK_OXIDATIVE_PHOSPHORYLATION	Upper Quartile vs Rest	0.241758	0.204201	390.894	5.20669	1	two.sided	Fisher's Exact Test for Count Data
HALLMARK_IL2_STAT5_SIGNALING	Lower Quartile vs Rest	0.371429	0.00213915	21.3558	0.213198	1	two.sided	Fisher's Exact Test for Count Data
HALLMARK_MYOGENESIS	Lower Quartile vs Rest	0.371429	0.00213915	21.3558	0.213198	1	two.sided	Fisher's Exact Test for Count Data
HALLMARK_PANCREAS_BETA_CELLS	Lower Quartile vs Rest	0.371429	0.00213915	21.3558	0.213198	1	two.sided	Fisher's Exact Test for Count Data
HALLMARK_ADIPOGENESIS	Lower Quartile vs Rest	0.505495	0.204079	inf	inf	1	two.sided	Fisher's Exact Test for Count Data
HALLMARK_FATTY_ACID_METABOLISM	Lower Quartile vs Rest	0.505495	0.204079	inf	inf	1	two.sided	Fisher's Exact Test for Count Data
HALLMARK_E2F_TARGETS	Upper Quartile vs Rest	0.516484	0.0283437	72.3173	2.32631	1	two.sided	Fisher's Exact Test for Count Data
HALLMARK_FATTY_ACID_METABOLISM	Upper Quartile vs Rest	0.516484	0.0283437	72.3173	2.32631	1	two.sided	Fisher's Exact Test for Count Data
HALLMARK_G2M_CHECKPOINT	Upper Quartile vs Rest	0.516484	0.0283437	72.3173	2.32631	1	two.sided	Fisher's Exact Test for Count Data
HALLMARK_INTERFERON_GAMMA_RESPONSE	Upper Quartile vs Rest	0.516484	0.0283437	72.3173	2.32631	1	two.sided	Fisher's Exact Test for Count Data
HALLMARK_MYC_TARGETS_V2	Upper Quartile vs Rest	0.516484	0.0283437	72.3173	2.32631	1	two.sided	Fisher's Exact Test for Count Data
HALLMARK_SPERMATOGENESIS	Upper Quartile vs Rest	0.516484	0.0283437	72.3173	2.32631	1	two.sided	Fisher's Exact Test for Count Data
HALLMARK_UV_RESPONSE_UP	Upper Quartile vs Rest	0.516484	0.0283437	72.3173	2.32631	1	two.sided	Fisher's Exact Test for Count Data
HALLMARK_XENOBIOTIC_METABOLISM	Upper Quartile vs Rest	0.516484	0.0283437	72.3173	2.32631	1	two.sided	Fisher's Exact Test for Count Data
HALLMARK_IL6_JAK_STAT3_SIGNALING	Lower Quartile vs Rest	0.516484	0.0138279	35.2812	0.429866	1	two.sided	Fisher's Exact Test for Count Data
HALLMARK_APOPTOSIS	Upper Quartile vs Rest	0.516484	0	7.16464	0	1	two.sided	Fisher's Exact Test for Count Data
HALLMARK_HYPOXIA	Upper Quartile vs Rest	0.516484	0	7.16464	0	1	two.sided	Fisher's Exact Test for Count Data
HALLMARK_IL6_JAK_STAT3_SIGNALING	Upper Quartile vs Rest	0.516484	0	7.16464	0	1	two.sided	Fisher's Exact Test for Count Data
HALLMARK_TGF_BETA_SIGNALING	Upper Quartile vs Rest	0.516484	0	7.16464	0	1	two.sided	Fisher's Exact Test for Count Data
HALLMARK_APICAL_JUNCTION	Lower Quartile vs Rest	0.516484	0.139574	inf	inf	1	two.sided	Fisher's Exact Test for Count Data
HALLMARK_EPITHELIAL_MESENCHYMAL_TRANSITION	Lower Quartile vs Rest	0.516484	0.139574	inf	inf	1	two.sided	Fisher's Exact Test for Count Data
HALLMARK_HEDGEHOG_SIGNALING	Lower Quartile vs Rest	0.516484	0.139574	inf	inf	1	two.sided	Fisher's Exact Test for Count Data
HALLMARK_MITOTIC_SPINDLE	Lower Quartile vs Rest	0.516484	0.139574	inf	inf	1	two.sided	Fisher's Exact Test for Count Data
HALLMARK_MYC_TARGETS_V1	Lower Quartile vs Rest	0.516484	0.139574	inf	inf	1	two.sided	Fisher's Exact Test for Count Data
HALLMARK_PROTEIN_SECRETION	Upper Quartile vs Rest	0.525275	0.146639	264.265	3.62203	1	two.sided	Fisher's Exact Test for Count Data
HALLMARK_UNFOLDED_PROTEIN_RESPONSE	Upper Quartile vs Rest	0.525275	0.146639	264.265	3.62203	1	two.sided	Fisher's Exact Test for Count Data
HALLMARK_DNA_REPAIR	Upper Quartile vs Rest	0.569231	0.107226	188.082	2.61246	1	two.sided	Fisher's Exact Test for Count Data
HALLMARK_ESTROGEN_RESPONSE_EARLY	Upper Quartile vs Rest	0.569231	0.107226	188.082	2.61246	1	two.sided	Fisher's Exact Test for Count Data
HALLMARK_HEDGEHOG_SIGNALING	Upper Quartile vs Rest	0.569231	0.107226	188.082	2.61246	1	two.sided	Fisher's Exact Test for Count Data
HALLMARK_ADIPOGENESIS	Upper Quartile vs Rest	1	0.0191286	39.2266	1.45761	1	two.sided	Fisher's Exact Test for Count Data
HALLMARK_ALLOGRAFT_REJECTION	Upper Quartile vs Rest	1	0	23.9085	0	1	two.sided	Fisher's Exact Test for Count Data
HALLMARK_ANDROGEN_RESPONSE	Upper Quartile vs Rest	1	0.0191286	39.2266	1.45761	1	two.sided	Fisher's Exact Test for Count Data
HALLMARK_ANGIOGENESIS	Upper Quartile vs Rest	1	0.00991754	17.6494	0.716429	1	two.sided	Fisher's Exact Test for Count Data
HALLMARK_APICAL_JUNCTION	Upper Quartile vs Rest	1	0	11.5131	0	1	two.sided	Fisher's Exact Test for Count Data
HALLMARK_APICAL_SURFACE	Upper Quartile vs Rest	1	0.0136004	25.3527	1	1	two.sided	Fisher's Exact Test for Count Data
HALLMARK_BILE_ACID_METABOLISM	Upper Quartile vs Rest	1	0.0191286	39.2266	1.45761	1	two.sided	Fisher's Exact Test for Count Data
HALLMARK_CHOLESTEROL_HOMEOSTASIS	Upper Quartile vs Rest	1	0.0191286	39.2266	1.45761	1	two.sided	Fisher's Exact Test for Count Data
HALLMARK_COAGULATION	Upper Quartile vs Rest	1	0	23.9085	0	1	two.sided	Fisher's Exact Test for Count Data
HALLMARK_EPITHELIAL_MESENCHYMAL_TRANSITION	Upper Quartile vs Rest	1	0	23.9085	0	1	two.sided	Fisher's Exact Test for Count Data
HALLMARK_ESTROGEN_RESPONSE_LATE	Upper Quartile vs Rest	1	0.0191286	39.2266	1.45761	1	two.sided	Fisher's Exact Test for Count Data
HALLMARK_GLYCOLYSIS	Upper Quartile vs Rest	1	0	11.5131	0	1	two.sided	Fisher's Exact Test for Count Data
HALLMARK_HEME_METABOLISM	Upper Quartile vs Rest	1	0.0191286	39.2266	1.45761	1	two.sided	Fisher's Exact Test for Count Data
HALLMARK_IL2_STAT5_SIGNALING	Upper Quartile vs Rest	1	0	23.9085	0	1	two.sided	Fisher's Exact Test for Count Data
HALLMARK_INFLAMMATORY_RESPONSE	Upper Quartile vs Rest	1	0.0136004	25.3527	1	1	two.sided	Fisher's Exact Test for Count Data
HALLMARK_INTERFERON_ALPHA_RESPONSE	Upper Quartile vs Rest	1	0.0191286	39.2266	1.45761	1	two.sided	Fisher's Exact Test for Count Data
HALLMARK_KRAS_SIGNALING_DN	Upper Quartile vs Rest	1	0.0191286	39.2266	1.45761	1	two.sided	Fisher's Exact Test for Count Data
HALLMARK_KRAS_SIGNALING_UP	Upper Quartile vs Rest	1	0	23.9085	0	1	two.sided	Fisher's Exact Test for Count Data
HALLMARK_MITOTIC_SPINDLE	Upper Quartile vs Rest	1	0.0191286	39.2266	1.45761	1	two.sided	Fisher's Exact Test for Count Data
HALLMARK_MYOGENESIS	Upper Quartile vs Rest	1	0	23.9085	0	1	two.sided	Fisher's Exact Test for Count Data
HALLMARK_NOTCH_SIGNALING	Upper Quartile vs Rest	1	0.0136004	25.3527	1	1	two.sided	Fisher's Exact Test for Count Data
HALLMARK_P53_PATHWAY	Upper Quartile vs Rest	1	0.0191286	39.2266	1.45761	1	two.sided	Fisher's Exact Test for Count Data
HALLMARK_PANCREAS_BETA_CELLS	Upper Quartile vs Rest	1	0	11.5131	0	1	two.sided	Fisher's Exact Test for Count Data
HALLMARK_PEROXISOME	Upper Quartile vs Rest	1	0.0191286	39.2266	1.45761	1	two.sided	Fisher's Exact Test for Count Data
HALLMARK_PI3K_AKT_MTOR_SIGNALING	Upper Quartile vs Rest	1	0.0191286	39.2266	1.45761	1	two.sided	Fisher's Exact Test for Count Data
HALLMARK_REACTIVE_OXYGEN_SPECIES_PATHWAY	Upper Quartile vs Rest	1	0	11.5131	0	1	two.sided	Fisher's Exact Test for Count Data
HALLMARK_TNFA_SIGNALING_VIA_NFKB	Upper Quartile vs Rest	1	0	23.9085	0	1	two.sided	Fisher's Exact Test for Count Data
HALLMARK_UV_RESPONSE_DN	Upper Quartile vs Rest	1	0	11.5131	0	1	two.sided	Fisher's Exact Test for Count Data
HALLMARK_WNT_BETA_CATENIN_SIGNALING	Upper Quartile vs Rest	1	0.0191286	39.2266	1.45761	1	two.sided	Fisher's Exact Test for Count Data
HALLMARK_ALLOGRAFT_REJECTION	Lower Quartile vs Rest	1	0.0394436	73.527	1	1	two.sided	Fisher's Exact Test for Count Data
HALLMARK_ANGIOGENESIS	Lower Quartile vs Rest	1	0.0868574	inf	inf	1	two.sided	Fisher's Exact Test for Count Data
HALLMARK_APOPTOSIS	Lower Quartile vs Rest	1	0.0418261	inf	inf	1	two.sided	Fisher's Exact Test for Count Data
HALLMARK_BILE_ACID_METABOLISM	Lower Quartile vs Rest	1	0.0566591	100.831	1.39581	1	two.sided	Fisher's Exact Test for Count Data
HALLMARK_CHOLESTEROL_HOMEOSTASIS	Lower Quartile vs Rest	1	0.0254929	52.2779	0.686055	1	two.sided	Fisher's Exact Test for Count Data
HALLMARK_COAGULATION	Lower Quartile vs Rest	1	0.0418261	inf	inf	1	two.sided	Fisher's Exact Test for Count Data
HALLMARK_COMPLEMENT	Lower Quartile vs Rest	1	0.0868574	inf	inf	1	two.sided	Fisher's Exact Test for Count Data
HALLMARK_DNA_REPAIR	Lower Quartile vs Rest	1	0.0868574	inf	inf	1	two.sided	Fisher's Exact Test for Count Data
HALLMARK_E2F_TARGETS	Lower Quartile vs Rest	1	0.0868574	inf	inf	1	two.sided	Fisher's Exact Test for Count Data
HALLMARK_ESTROGEN_RESPONSE_EARLY	Lower Quartile vs Rest	1	0.0254929	52.2779	0.686055	1	two.sided	Fisher's Exact Test for Count Data
HALLMARK_ESTROGEN_RESPONSE_LATE	Lower Quartile vs Rest	1	0.00642578	inf	inf	1	two.sided	Fisher's Exact Test for Count Data
HALLMARK_G2M_CHECKPOINT	Lower Quartile vs Rest	1	0.0418261	inf	inf	1	two.sided	Fisher's Exact Test for Count Data
HALLMARK_GLYCOLYSIS	Lower Quartile vs Rest	1	0.0868574	inf	inf	1	two.sided	Fisher's Exact Test for Count Data
HALLMARK_HEME_METABOLISM	Lower Quartile vs Rest	1	0.0418261	inf	inf	1	two.sided	Fisher's Exact Test for Count Data
HALLMARK_INFLAMMATORY_RESPONSE	Lower Quartile vs Rest	1	0.0394436	73.527	1	1	two.sided	Fisher's Exact Test for Count Data
HALLMARK_INTERFERON_ALPHA_RESPONSE	Lower Quartile vs Rest	1	0.0566591	100.831	1.39581	1	two.sided	Fisher's Exact Test for Count Data
HALLMARK_INTERFERON_GAMMA_RESPONSE	Lower Quartile vs Rest	1	0.0566591	100.831	1.39581	1	two.sided	Fisher's Exact Test for Count Data
HALLMARK_KRAS_SIGNALING_DN	Lower Quartile vs Rest	1	0.0785246	137.209	1.91151	1	two.sided	Fisher's Exact Test for Count Data
HALLMARK_KRAS_SIGNALING_UP	Lower Quartile vs Rest	1	0.0785246	137.209	1.91151	1	two.sided	Fisher's Exact Test for Count Data
HALLMARK_MTORC1_SIGNALING	Lower Quartile vs Rest	1	0.00642578	inf	inf	1	two.sided	Fisher's Exact Test for Count Data
HALLMARK_MYC_TARGETS_V2	Lower Quartile vs Rest	1	0.0418261	inf	inf	1	two.sided	Fisher's Exact Test for Count Data
HALLMARK_NOTCH_SIGNALING	Lower Quartile vs Rest	1	0.0254929	52.2779	0.686055	1	two.sided	Fisher's Exact Test for Count Data
HALLMARK_OXIDATIVE_PHOSPHORYLATION	Lower Quartile vs Rest	1	0.0418261	inf	inf	1	two.sided	Fisher's Exact Test for Count Data
HALLMARK_PEROXISOME	Lower Quartile vs Rest	1	0.0868574	inf	inf	1	two.sided	Fisher's Exact Test for Count Data
HALLMARK_PI3K_AKT_MTOR_SIGNALING	Lower Quartile vs Rest	1	0.0418261	inf	inf	1	two.sided	Fisher's Exact Test for Count Data
HALLMARK_PROTEIN_SECRETION	Lower Quartile vs Rest	1	0.0868574	inf	inf	1	two.sided	Fisher's Exact Test for Count Data
HALLMARK_REACTIVE_OXYGEN_SPECIES_PATHWAY	Lower Quartile vs Rest	1	0.0868574	inf	inf	1	two.sided	Fisher's Exact Test for Count Data
HALLMARK_SPERMATOGENESIS	Lower Quartile vs Rest	1	0.0785246	137.209	1.91151	1	two.sided	Fisher's Exact Test for Count Data
HALLMARK_TGF_BETA_SIGNALING	Lower Quartile vs Rest	1	0.0868574	inf	inf	1	two.sided	Fisher's Exact Test for Count Data
HALLMARK_TNFA_SIGNALING_VIA_NFKB	Lower Quartile vs Rest	1	0.0418261	inf	inf	1	two.sided	Fisher's Exact Test for Count Data
HALLMARK_UNFOLDED_PROTEIN_RESPONSE	Lower Quartile vs Rest	1	0.0418261	inf	inf	1	two.sided	Fisher's Exact Test for Count Data
HALLMARK_UV_RESPONSE_DN	Lower Quartile vs Rest	1	0.0418261	inf	inf	1	two.sided	Fisher's Exact Test for Count Data
HALLMARK_UV_RESPONSE_UP	Lower Quartile vs Rest	1	0.0418261	inf	inf	1	two.sided	Fisher's Exact Test for Count Data
HALLMARK_XENOBIOTIC_METABOLISM	Lower Quartile vs Rest	1	0.00991754	17.6494	0.716429	1	two.sided	Fisher's Exact Test for Count Data
HALLMARK_ANDROGEN_RESPONSE	Lower Quartile vs Rest
